# The genomic and transcriptional landscape of primary central nervous system lymphoma

**DOI:** 10.1101/2021.07.30.21261280

**Authors:** Josefine Radke, Naveed Ishaque, Randi Koll, Zuguang Gu, Elisa Schumann, Lina Sieverling, Sebastian Uhrig, Daniel Hübschmann, Umut H. Toprak, Cristina López, Xavier Pastor Hostench, Simone Borgoni, Dilafruz Juraeva, Fabienne Pritsch, Nagarajan Paramasivam, Gnana Prakash Balasubramanian, Matthias Schlesner, Shashwat Sahay, Debora Pehl, Helena Radbruch, Anja Osterloh, Agnieszka Korfel, Martin Misch, Julia Onken, Katharina Faust, Peter Vajkoczy, Dag Moskopp, Yawen Wang, Andreas Jödicke, Lorenz Trümper, Ioannis Anagnostopoulos, Dido Lenze, Michael Hummel, Clemens A. Schmitt, Otmar D. Wiestler, Stephan Wolf, Andreas Unterberg, Roland Eils, Christel Herold-Mende, Benedikt Brors, ICGC MMML-Seq Consortium, Reiner Siebert, Stefan Wiemann, Frank L. Heppner

**Author notes:** Corresponding authors: Josefine Radke, MD, Charité - Universitätsmedizin Berlin, Department of Neuropathologie, Charitéplatz 1 (Virchowweg 15), 10117 Berlin, Naveed Ishaque, PhD. ICGC MMML-Seq Consortium (full list of members of the ICGC MMML-Seq Consortium is listed in the Supplementary text). shared co-first authorship (Josefine Radke, Naveed Ishaque). shared senior authorship (Reiner Siebert, Stefan Wiemann, Frank L. Heppner).

## Abstract

Primary lymphomas of the central nervous system (PCNSL) are mainly diffuse large B-cell lymphomas (DLBCLs) confined to the central nervous system (CNS). Despite extensive research, the molecular alterations leading to PCNSL have not been fully elucidated. In order to provide a comprehensive description of the genomic and transcriptional landscape of PCNSL, we here performed whole-genome and transcriptome sequencing and integrative analysis of 51 lymphomas presenting in the CNS, including 42 EBV-negative PCNSL, 6 secondary CNS lymphomas (SCNSL) and 3 EBV+ CNSL and matched controls. The results were compared to an independent validation cohort of 31 FFPE CNSL specimens (PCNSL, n = 19; SCNSL, n = 9; EBV+ CNSL, n = 3) as well as 39 FL and 36 systemic DLBCL cases outside the CNS. Somatic genomic alterations in PCNSL mainly affect the JAK-STAT, NFkB, and B-cell receptor signaling pathways, with hallmark recurrent mutations including *MYD88* L265P (67%) and *CD79B* (63%), *CDKN2A* deletions (83%) and also non-coding RNA genes such as *MALAT1* (70%), *NEAT* (60%), and *MIR142* (80%). Kataegis events, which affected 15 of 50 identified driver genes and 21 of the top 50 mutated ncRNAs, played a decisive role in shaping the mutational repertoire of PCNSL. Compared to systemic DLBCL, PCNSLs exhibited significantly more focal deletions in 6p21 targeting the HLA-D locus that encodes for MHC class II molecules as a potential mechanism of immune evasion. Mutational signatures correlating with DNA replication and mitosis (SBS1, ID1 and ID2) were significantly enriched in PCNSL (SBS1: *p* = 0.0027, ID1/ID2: *p* < 1×10^−4^). Furthermore, *TERT* gene expression was significantly higher in PCNSL compared to ABC-DLBCL (*p* = 0.027). Although PCNSL share many genetic alterations with systemic ABC-DLBCL in the same signaling pathways, transcriptome analysis clearly distinguished both into distinct molecular subtypes. EBV+ CNSL cases may be distinguished by lack of recurrent mutational hotspots apart from IG and *HLA-DRB* loci.
