## Supplementary Table 3 for "The genomic and transcriptional landscape of primary central nervous system lymphoma"

### Sheet: Sanger Sequencing Primer
Supplementary table 3: Primer and antibodies
Primer /	Forward (5`→ 3`)	Reverse (5`→ 3`)
Gene
PIM1_ex1	CCTCAGTTGTCCTCCGACTC	GGGCTCCTTCTCCTTGCCTA
PIM1_ex2	CCTGCAACGACCTGCAC	GAAATCCGGTCCTTCTCCAC
PIM1_ex3	CGACAACTTGCCGGTGA	TTCAGCAGGACCACTTCCAT
PIM1_ex4	GACCGGATTTCCGACTGG	CGGCCCAATGACCTTTAC
PIM1_ex5	AATGGAGTTCACCTAGCTCCTG	TTCAAAGACTGTCCCATGAAGA
PIM1_ex6	GACTTGTGGGCCTCTGAGAA	TCCTGTATCAAGCACTGTCCTG
BTG1_ex1	CTCACGCCCTCTCTTCCTCT	GACTCTGACCCAGGGATGTG
BTG1_ex2	AACGGATGCAATCCTGGAC	AGAGGAGCCCACCCAAAG
MYD88_ex5	GTTGAAGACTGGGCTTGTCC	GGTTGGTGTAGTCGCAGACA
OSBPL10_ex1	TTCCCAGCTCTCCTTCGC	CATCACTGGGTTCGCTGAAG
OSBPL10_ex1n	CAGCAGCCGTGCTACCTC	ATACACACACGCACGCACAC
GRHPR_ex2	CATCAGAGGCCAGGATTCCC	CTGGTATCGCAGGAAACGC
GRHPR_ex4	TCCCAGCAGTAGACATTGGT	CTCCTAACCTCATGATCCGCT
GRHPR_ex5	AGAGGTGCCGGGTTCTCAG	CCTGACAGCATGTGGGTC
TBL1XR1_ex7	GGTCCCAACGTGTAGAATGG	ATAGACAAACCCTGCCGTGA
TBL1XR1_ex8	TCATTCTCTTCTGTACCTGGGA	CCCTAAGGTGCTAGCAAGGT
TBL1XR1_ex10	CCACTCTGACATTTCATATTGCTG	GCCACCTCTAATTGCACCAG
TBL1XR1_ex12	AACATTCCAAGGACATACGGT	TGCAGGTACAAACACTCCATG
TBL1XR1_ex14	TCCTAACAGTCCAGTCGGTC	TGAGGCAGAGTGTATAGGCA
KMT2D_ex19	GGTTGAAACTTGCAGTTCTGG	ACATCCCACTCCCAGAGTCA
KMT2D_ex31a	CAGAAGGTGAGTGGGGCTG	GGCTCCAGGGGATAGGCA
KMT2D_ex32	AACGGCAGGTAAGTTGACAC	AAGGCTGCTCTTGTCCTAGA
KMT2D_ex34a	CAATCCTCTGGCCCTGGAA	AATTGGCAAGGAGAAGGGTG
KMT2D_ex34b	TGTGCTCCCTGAGGTGAAG	AGCTGCTGTTGGGACCCA
KMT2D_ex38	GGTCATATGGAGGAAGAGGGA	ACATGGGAGGGTCGGAGA
KMT2D_ex39a	TGGGCTCTTTACAGCAGCTT	GCTGTTGTTGCTGAGGAGAC
KMT2D_ex39b	TCTCCGACCCTCCCATGTTA	TGTTGCTGCTGGATTGCC
KMT2D_ex39c	TGGAATCATGCCTACGGTGG	TTCTGCTAGGTTGTCTGGGG
KMT2D_ex48a	GAGGCTGTCTAGGGCAAAGA	CATGACAGAAACAGCAGCGA
KMT2D_ex50	GGCACTGAGAACTTTGGCC	CCACGGGAACTCTGATCTGT
KMT2D_ex52	CTCCTACCTGATCCCACAGC	GCCACTCTCAGGGACCACTA
KLHL14_ex2b	ACTTCCGATCGCTCTTCTCC	AGCACGGACATCTGGAAGAG
KLHL14_ex2c	AGGAGACCAAGAAGCTGGC	CAGGCCACCCATCTCTTCC
HLA-B_ex2	GGGAGGGAAATGGCCTCTG	CTCAGGGAGGCGGATCTC
HLA-B_ex3	CGCGTTTACCCGGTTTCATT	ACATTCTAGCGCTGATCCCA
PRDM15_ex9	CTCGGGATTAGCTGGGAAGT	GAGACTCCGTGCTGTCCTC
PRDM15_ex10	CGATCATCTCTGCAGCTCCT	CCTTCACCCGCTCTCATCC
PRDM15_ex11	GTGGTGGAGGTCAGAGTCAT	TTGGCCTAAAGTTCCACGGT
PRDM15_ex12	ATTCTGCAGTGATGACGTGC	AGCAGGGCCTCTCACATG
GPR98_ex65	AGTTGTAGGAGCTAAGAGGATCT	CACACACCCACACCAAACTA
GPR98_ex70	TGGGAATTAAGTAGTGAGTTTGACA	AGATTTCAAACTGATTATGAGGTAAGC
GPR98_ex81	TCCTGCATGCATAAGTGAGC	GGCCACCATCTATGCTCAGT
DST_ex13	GGCTTCTGTTCCAATATTTGATGTTT	CTAGGGTATTCATTTTAACGAGTTAGT
DST_ex14	GCGTGACGAAATTATGGCCT	CTCAGTGCGGTCCAGTTGTA
DST_ex36a	TGACATGATCCAAAGCAATGATCT	ATGACCTTCTTTCAACCTGCT
DST_ex23a	TGTCAGAAACTTGAGGATGAGC	AGAATTGTTCAGGGCTTGGTC
DST_ex24a	CTTATTCCTGAACCCTCCTTGG	CCTGCAATTGAGGTGGCTTT
OBSCN_ex32	GTTTGCCCTACACTCCTGGA	CAACAGCCCTGAACCTTGTC
OBSCN_ex63	CAGCCAGTATCAGAGCCCA	CTCCCTCCTCCAGCTTGTG
OBSCN_ex64	TGGTGAGTTGCTTCATTGGG	CCTCAGTCTCTCCCATGTGA
OBSCN_ex85	GGCCTGAATGTTTCCTCGTC	CTGTAGCCGTCTGTCCCAG
FAT4_ex1a	ACAGTGCGCTTCTCCTTACA	ACCTGAAACCGAGACCTGTC
FAT4_ex1b	TCTGACAGAGCAGTGGAACC	CACTGATGGCATGCAACTCA
FAT4_ex9a	GCCTTTGACTCAGACTCCATC	GCATGGGCCCGTTATCATTT
FAT4_ex9b	GCAGAGTGGAGTAAAGGTGGA	CTCTCTACTTCAACTTCCTTGCC
FAT4_ex17a	ATGACTGTGAGGAAGCAGCC	GGACTGTGCCTCTGGATTGA
HIST1H3D_ex2	GCTGCCTTGTCCAATCAGAA	AAAGGTGGTTGGCTCTGAAA
HIST1H1E_ex1a	CGCAGCTCCGCCCTATATAA	CTTCTTGGCGCTCTTCTTGG
HIST1H1E_ex1b	CGTCGGGTTCCTTCAAACTC	TAGCTCCGGAGACACACAAA
SETD1B_ex1	TTTCGCGTGTGTGTAGAAGC	TTCTCGAGGCACTTGTCAAA
SETD1B_ex6a	GGGAGTGCCACTGATTGCTA	CTCATGTCCACCTGCATCAC
SETD1B_ex6b	ACCCATCCTGCCACCACT	GCGTTTCCAGTTAACAGTCTCA
SETD1B_ex12a	CTTCAGCTTCACACCCACCT	CAGGAGCAGGAGTTCCCTTC
SETD1B_ex15	GCTGTGACAGTGACCTGCTC	CGTCCTCATAACGCTTCTCC
SETD1B_ex9	GATGAAGGTTCGTGCTCTGG	AGGTGAGCCGAAGGGTCT
MYC_ex1fl	GGAGATCCGGAGCGAATAG	CCAAATGGGCAGAATAGCC
MYC_ex2	GAGAGGTTCGGGACTGTGG	TAGGAGGCCAGCTTCTCTGA
TP53_ex6	CAGATAGCGATGGTGAGCAG	GGGAGGTCAAATAAGCAGCA
TP53_ex8	GGGACAGGTAGGACCTGATTT	TAACTGCACCCTTGGTCTCC
CD79B_upex1	GGACAGGTGCCTATTTCGCT	GGAGATGAGAGCAAACCCCA
CD79B_ex3a	TCAGGCTGTTGTAATGGGCA	CTCAAACCGGATGCCTTGGA
CD79B_ex3b	GCTCTGCTTCCCAACTCCAA	ATCACCACAAGAGGCAGGC
CD79B_ex4	GAGAGGGGTGAGGGGTCAG	GGTGATGGTCATGGCCCTAG
CD79B_ex4sp	GCCTCTTGTGGTGATGGTCA	GAGAGGGGTGAGGGGTCAG
CD79B_ex5	GTCCAGGAAAGGGGTTGGG	CATCTCCCCAGCTCTCGTTG
CD79B_ex6a	CGGATCACCTCATAGCACCC	TGATCTCCATCCCTCTCCGC
TERT	GGATTCGCGGGCACAGAC	CAGCGCTGCCTGAAA

### Sheet: RT-PCR Primer
1. RRT-PCR: CDKN2A - & CDKN2B				2. RT-PCR: FHIT				3. RT-PCT: NOTCH4				4. RT-PCR: SPIB				5. RT-PCR: MIR650
Primer/ Locus	Forward (5`→ 3`)	Reverse (5`→ 3`)		Primer/ Locus	Forward (5`→ 3`)	Reverse (5`→ 3`)		Primer/ Locus	Forward (5`→ 3`)	Reverse (5`→ 3`)		Primer/ Locus	Forward (5`→ 3`)	Reverse (5`→ 3`)		Primer/ Locus	Forward (5`→ 3`)	Reverse (5`→ 3`)
9p24.1_A	CCCACCTTAGCTGGAACAAA	TCCTTTCCCGTGAACTTGTC		3p14.2_A	CCTAACATCAGCCCTGCCTA	TTGCTGCTCCATGGTAGTCA		6p21_A	ACATGGTTAAGGCCTGTTGC	AGACCAAGGTCCTGCTCTGA		19q13_A	TAGGTTGCCTCTAGGCTCCA	CCTGCTTCTGAAAGGGACAG		22q11.22_A	AGGTTGGAGCATCCAGAGAA	TGCTGAATGCACAGGAGAAC
9p21.3_A	CTGTTTCAGTTCAGGCCACA	TGACCCTGATCACTCTGCTG		3p14.2_B	GAACACTCAAGCCGGGATTC	AGGAATCCTAAGGCCTCCAAG		6p21_B	AGCCCAAGTACGTGATGACC	AGGACACCGTCTGCACTCTT		19q13_B	TCCACACATTGCCACAAGTT	GAAGATGGATGCGGTTAGGA		22q11.22_B	GCTCCTTGTTCCCTTCACAG	GAAGCATCTGCACCATCAAA
9p21.3_B	CCTGGGCCAAGATTACTGAC	TTGCGTGTCTTTGAGTTCCA		3p14.2_C	ACTACATGGTTCTGGCCCTC	TTGGTCCCTCAAATTGCTGC		6p21_C	TGGCACAGAAGTGAGTGAGG	AGCTCCAGACTCAACCCAGA		19q13_C	AGACAAACCTCCTGGGACCT	CGTGATGTCACGGTGTCTCT		22q11.22_C	GAGGCAGAGGGATAAGACAGG	TGAGTGAGGAGGGTGAGGAG
9p21.3_C	CTTGCAGGCTTACAGGCTTT	CGCCCACAACGACTTTATTT		3p14.2_D	TGTGGCATGCTCAATCTCCT	CCAAATGGGTCAGCGATGAG		6p21_D	ACCACCCATCTGAAGAGCAC	CAGGCTTTGGTTGCTTTCTC		19q13_D	TATCCTCAGCTCCCATGGAC	TTTCTGCAACTCCCTCGTCT		22q11.22_D	ACCTGCTCGTGATTTCTCGT	CCCTGCATTGAAGAGCTAGG
9p21.3_D	TTCGCTCTTGTCCTTCACCT	TTGCGCAATTAAGACACAGC		3p14.2_E	CTGGAGTGGTTATGCTTGGC	AAGGTTAAGCGACACTCCCT		6p21_E	GGATACCTGCAGCAGAGAGG	GCAGGTGCGTAGGAGTCTTC		19q13_E	CCTGGTGTGGAGTGGAACTT	TTCCATCTTGGCCCTTACAG		22q11.22_E	ACCCACCTGGTCCTTCTTCT	CTCCACTTCCCAGCATGTTT
9p21.1_A	AGCAGGGCACTTCCTACAGA	TGACCATTACGTGTGGCTGT

### Sheet: Primary IHC Antibodies
antibody	dilution	company	clone	species
Bcl-6	1:10	DAKO	PG-B6p	mouse
CD10	1:10	Novocastra	56C6	mouse
CD20	1:400	DAKO	L26	mouse
CD3	1:100	DAKO	-	rabbit
CD45	1:400	DAKO	UCHL1	mouse
CD79a	1:100	DAKO	HM57	mouse
EBV-LMP1	1:1000	DAKO	CS1-4	mouse
Ki67	1:100	DAKO	Mib-1	mouse
MUM1	1:50	DAKO	MuM1P	mouse
PD-L1	1:200	Cell Siganling	-	mouse
