## Supplementary Table 8 for "The genomic and transcriptional landscape of primary central nervous system lymphoma"

### Sheet: MYD88 MutEx + Cooccurence
Supplementary table 8: Mutual exclusivity of MYD88
Gene1	Gene2	Fisher mutual exclusivity pvalue	Fisher mutual exclusivity fdr	Comet mutual exclusivity pvalue	Comet mutual exclusivity fdr	Fisher cooccuring pvalue	Fisher coocuring fdr
MYD88	SPEN	0.000884173	0.0335986	0.000442087	0.0167993	1	1
MYD88	BCL6	0.129815	1	0.0768016	0.787992	0.976212	1
MYD88	CD58	0.16062	1	0.0980387	0.787992	0.964542	1
MYD88	B2M	0.16062	1	0.0961981	0.787992	0.968224	1
MYD88	TMSB4X	0.331295	1	0.217512	0.787992	0.896272	1
MYD88	ZEB2	0.331295	1	0.217512	0.787992	0.896272	1
MYD88	FOXC1	0.343148	1	0.219673	0.787992	0.903802	1
MYD88	HLA-C	0.472364	1	0.329635	0.787992	0.813093	1
MYD88	CCND3	0.479222	1	0.311229	0.787992	0.856764	1
MYD88	CEP290	0.479222	1	0.311229	0.787992	0.856764	1
MYD88	EP300	0.479222	1	0.311229	0.787992	0.856764	1
MYD88	FBXW7	0.479222	1	0.311229	0.787992	0.856764	1
MYD88	GLI3	0.479222	1	0.311229	0.787992	0.856764	1
MYD88	IRF8	0.479222	1	0.311229	0.787992	0.856764	1
MYD88	MYC	0.479222	1	0.311229	0.787992	0.856764	1
MYD86	CDKN2A	0.520778	1	0.331786	0.787992	0.857206	1
MYD88	HLA-B	0.571176	1	0.414723	0.88606	0.741729	1
MYD88	GNA13	0.656391	1	0.493843	0.88606	0.668705	1
MYD88	ZFP36L1	0.656391	1	0.493843	0.88606	0.668705	1
MYD88	DAZAP1	0.702989	1	0.523068	0.88606	0.656852	1
MYD88	TP53	0.702989	1	0.523068	0.88606	0.656852	1
MYD88	PIM1	0.759732	1	0.600435	0.88606	0.558863	1
MYD88	ITPKB	0.78643	1	0.619547	0.88606	0.547336	1
MYD88	TOX	0.786507	1	0.643253	0.88606	0.5	1
MYD88	HLA-A	0.813093	1	0.670365	0.88606	0.472364	1
MYD88	KMT2D	0.813093	1	0.670365	0.88606	0.472364	1
MYD88	PRDM1	0.813093	1	0.670365	0.88606	0.472364	1
MYD88	GRHPR	0.83938	1	0.705278	0.88606	0.428824	1
MYD88	HLA-DQB1	0.850175	1	0.722839	0.88606	0.404498	1
MYD88	BCL11A	0.851449	1	0.705156	0.88606	0.441137	1
MYD87	OSBPL10	0.856764	1	0.688771	0.88606	0.479222	1
MYD88	ID2	0.908612	1	0.754394	0.895843	0.399823	1
MYD88	BCL7A	0.913843	1	0.811974	0.935	0.289895	1
MYD88	ETV6	0.945677	1	0.866092	0.950903	0.213493	1
MYD88	CD79B	0.964542	1	0.901961	0.95207	0.16062	1
MYD88	GRB2	0.965233	1	0.875831	0.950903	0.21357	1
MYD88	TBL1XR1	0.996602	1	0.978251	0.978251	0.0401	1
MYD88	HIST1H1D	1	1	0.954306	0.978251	0.0913882	1
