## Supplementary Table 10 for "The genomic and transcriptional landscape of primary central nervous system lymphoma"

### Sheet: Gistic2 Focal CNAs
Supplementary table 10: Copy number alterations (CNAs)
Group	CNA type	Chromosome	Gistic2 conf20 wide start	Gistic2 conf20 wide end	Gencode19 genes	Shown in Figure
DLBCL-ABC	amplification	18	56750314	58005024	RP11-685A21.1, SEC11C, GRP, RAX, CPLX4, LMAN1, RP11-27G24.1, CCBE1, RP11-27G24.3, RP11-760L24.1, RP11-2N1.1, RP11-2N1.2, AC098847.1, RPS26P54, GLUD1P4, RP11-824M15.3, PMAIP1, RP11-866E20.1, NFE2L3P1, RN7SL342P, SDCCAG3P1, RP11-866E20.3, FAM60CP, RNU6-567P, RP11-795H16.3, RPS3AP49, RNU4-17P, RP11-795H16.2, RP11-396N11.1	PMAIP1
DLBCL-ABC	deletion	2	89040019	95580144	RPIA, ANKRD36BP2, AC096579.1, AC096579.13, MIR4436A, AC096579.7, IGKC, IGKJ5, IGKJ4, IGKJ3, IGKJ2, IGKJ1, IGKV4-1, IGKV5-2, IGKV7-3, PGBD4P5, IGKV2-4, IGKV1-5, IGKV1-6, IGKV3-7, IGKV1-8, IGKV1-9, IGKV2-10, IGKV3-11, IGKV1-12, IGKV1-13, IGKV2-14, IGKV3-15, IGKV1-16, IGKV1-17, IGKV2-18, IGKV2-19, IGKV3-20, IGKV6-21, IGKV1-22, IGKV2-23, IGKV2-24, IGKV3-25, IGKV2-26, IGKV1-27, IGKV2-28, IGKV2-29, IGK…	IGK locus
DLBCL-ABC	deletion	3	59033872	61549605	C3orf67, CTD-2185K10.1, RP11-285B24.1, RP11-719N22.2, RP11-719N22.1, FHIT, NPCDR1, RP11-641C17.4, RP11-641C17.2, RP11-641C17.3, RP11-641C17.1, U3, PTPRG	FHIT
DLBCL-ABC	deletion	4	82385886	83559396	RASGEF1B, RP11-689K5.3, RP11-112L18.1, COX5BP1, SNORA31, NPM1P41, HNRNPA3P13, RNU6-499P, BIN2P1, RP11-127B20.2, HNRNPD, RP11-127B20.3, IGBP1P4, SNORD42, HNRNPDL, ENOPH1, TMEM150C, RPL7AP26, RP11-791G16.2, RP11-791G16.5, RP11-791G16.4, LINC00575, SCD5	RASGEF1B, HNRNPD, HNRNPDL, ENOPH1, TMEM150C
DLBCL-ABC	deletion	6	75913821	76020682	COL12A1, COX7A2, TMEM30A, RP1-234P15.4, FILIP1	COX7A2, FILIP1
DLBCL-ABC	deletion	8	680002	1450008	ERICH1, ERICH1-AS1, CTD-2281E23.2, CTD-2281E23.3, CTD-2281E23.1, AF067845.1, DLGAP2	DLGAP2
DLBCL-ABC	deletion	8	9754235	10629301	LINC00599, snoU13, RP11-1E4.1, MSRA, AC023385.1, RP11-212F11.1, RP11-981G7.1, RP11-981G7.2, RNU6-729P, RP11-981G7.3, PRSS51, RP11-981G7.6, PRSS55, RP1L1, MIR4286, C8orf74, RNA5SP252, SOX7, SOX7, CTD-2135J3.3, PINX1	SOX7
DLBCL-ABC	deletion	9	21863475	22019957	MTAP, RP11-145E5.5, RP11-149I2.5, C9orf53, CDKN2A, CDKN2B-AS1, RP11-149I2.4, CDKN2B, UBA52P6	CDKN2A/CDKN2B
DLBCL-ABC	deletion	10	132759955	133609467	MIR378C, AL607076.1, TCERG1L, RP11-462G8.3, AL450307.2, AL450307.1	MIR378C, TCERG1L
DLBCL-ABC	deletion	14	106130013	106753401	IGHGP, ELK2AP, AL928768.3, IGHA1, AL901608.1, IGHEP1, IGHG1, IGHG3, RP11-417P24.1, IGHD, IGHM, hsa-mir-4539, AL122127.5, AL122127.2, hsa-mir-4538, AL122127.1, AL122127.4, hsa-mir-4537, AL122127.3, IGHJ6, IGHJ3P, IGHJ5, IGHJ4, IGHJ3, IGHJ2P, IGHJ2, IGHJ1, IGHD7-27, IGHJ1P, IGHD1-26, IGHD6-25, IGHD5-24, IGHD4-23, IGHD3-22, IGHD2-21, AL122127.25, IGHD1-20, IGHD6-19, IGHD5-18, IGHD4-17, IGHD3-16, IGH…	IGH locus
DLBCL-ABC	deletion	19	19206869	19309382	SLC25A42, TMEM161A, MEF2BNB-MEF2B, MEF2B, MEF2BNB, RFXANK	MEF2B
DLBCL-ABC	deletion	22	23161542	23410037	IGLV3-9, IGLV2-8, MIR650, LL22NC03-84E4.8, IGLV3-7, IGLV3-6, D87024.1, IGLV2-5, IGLV3-4, IGLV4-3, IGLV3-2, IGLV3-1, hsa-mir-5571, IGLL5, IGLJ1, IGLC1, IGLJ2, IGLC2, IGLJ3, IGLC3, IGLJ4, IGLC4, IGLJ5, IGLC5, IGLJ6, IGLC6, IGLJ7, IGLC7, AP000361.2, AP000362.1, RTDR1	IGL locus
DLBCL-GCB	amplification	2	60956581	61213525	ATP1B3P1, PAPOLG, AC010733.4, RN7SL632P, AC010733.7, REL, RNU4-51P, RP11-373L24.1, NONOP2, AC010733.5, PUS10	REL
DLBCL-GCB	amplification	6	32557501	32749446	HLA-DRB1, HLA-DQA1, HLA-DQB1, HLA-DQB1-AS1, XXbac-BPG254F23.6, MTCO3P1, XXbac-BPG254F23.7, HLA-DQB3, HLA-DQA2, MIR3135B, HLA-DQB2	HLA-D locus
DLBCL-GCB	amplification	17	20465425	21163818	COTL1P2, RP11-434D2.12, CDRT15L2, ZSWIM5P2, MEIS3P2, AC087499.4, AC087499.9, AC087499.5, AC087499.10, RP11-218E15.1, AC087499.7, AC087499.8, AC126365.1, RNFT1P3, HNRNPA1P19, OLA1P2, SCDP1, RP11-283C24.1, RP11-283C24.2, ABHD17AP6, CCDC144NL, RP11-344E13.4, RP11-344E13.3, RNU6-1178P, RNASEH1P1, RP11-344E13.1, RP11-381P6.1, AC090774.2, RP11-746M1.2, RP11-746M1.8, USP22, RP11-746M1.1, AC087393.1, DHR…	CDRT15L2, DHRS7B, TMEM11
DLBCL-GCB	deletion	1	2459672	2994625	HES5, RP3-395M20.12, RP3-395M20.8, TNFRSF14, RP3-395M20.7, RP3-395M20.9, FAM213B, MMEL1, RP13-436F16.1, TTC34, RP11-740P5.2, RP11-740P5.3, ACTRT2, LINC00982, AL008733.1, PRDM16	HES5, TNFRSF14, PRDM16, MMEL1, FAM213B
DLBCL-GCB	deletion	2	89038322	95580144	RPIA, ANKRD36BP2, AC096579.1, AC096579.13, MIR4436A, AC096579.7, IGKC, IGKJ5, IGKJ4, IGKJ3, IGKJ2, IGKJ1, IGKV4-1, IGKV5-2, IGKV7-3, PGBD4P5, IGKV2-4, IGKV1-5, IGKV1-6, IGKV3-7, IGKV1-8, IGKV1-9, IGKV2-10, IGKV3-11, IGKV1-12, IGKV1-13, IGKV2-14, IGKV3-15, IGKV1-16, IGKV1-17, IGKV2-18, IGKV2-19, IGKV3-20, IGKV6-21, IGKV1-22, IGKV2-23, IGKV2-24, IGKV3-25, IGKV2-26, IGKV1-27, IGKV2-28, IGKV2-29, IGK…	IGK locus
DLBCL-GCB	deletion	4	178903611	183070035	RP11-389E17.1, RNU1-45P, RP11-84H6.1, RNA5SP173, SNORD65, RP11-296L20.1, RP11-404J23.1, RP11-774G5.1, RP11-751A18.1, RP11-460H9.1, LINC00290, RP11-665C14.1, RP11-665C14.2, RP11-433O3.1, RP11-540E16.2, RN7SKP13, AC108142.1, RP11-540E16.1, TENM3, RP11-402C9.1	TENM3
DLBCL-GCB	deletion	6	137365851	138830414	IL20RA, IL22RA2, IFNGR1, OLIG3, SNORD112, BTF3L4P3, RP11-95M15.1, RP11-95M15.2, AL357060.1, RP11-356I2.1, Y_RNA, RP11-356I2.4, TNFAIP3, RP11-10J5.1, RP11-240M16.1, RPSAP42, PERP, KIAA1244, PBOV1, RP3-422G23.4, RP3-422G23.3, MARCKSL1P2, HEBP2, NHSL1, MIR3145	IL20RA, IL22RA2, IFNGR1, TNFAIP3, PERP
DLBCL-GCB	deletion	9	21861987	22000213	MTAP, RP11-145E5.5, RP11-149I2.5, C9orf53, CDKN2A, CDKN2B-AS1, RP11-149I2.4	CDKN2A/CDKN2B
DLBCL-GCB	deletion	14	106138164	106751619	ELK2AP, AL928768.3, IGHA1, AL901608.1, IGHEP1, IGHG1, IGHG3, RP11-417P24.1, IGHD, IGHM, hsa-mir-4539, AL122127.5, AL122127.2, hsa-mir-4538, AL122127.1, AL122127.4, hsa-mir-4537, AL122127.3, IGHJ6, IGHJ3P, IGHJ5, IGHJ4, IGHJ3, IGHJ2P, IGHJ2, IGHJ1, IGHD7-27, IGHJ1P, IGHD1-26, IGHD6-25, IGHD5-24, IGHD4-23, IGHD3-22, IGHD2-21, AL122127.25, IGHD1-20, IGHD6-19, IGHD5-18, IGHD4-17, IGHD3-16, IGHD2-15, …	IGH locus
DLBCL-GCB	deletion	16	3687855	3786574	DNASE1, RP11-461A8.4, TRAP1, AC006111.1, CREBBP	CREBBP
DLBCL-GCB	deletion	18	77141769	77242184	NFATC1	NFATC1
DLBCL-GCB	deletion	19	6475096	6785726	DENND1C, TUBB4A, CTD-2396E7.10, CTD-2396E7.9, TNFSF9, CTD-2396E7.7, CTD-2396E7.8, Y_RNA, CD70, RPL7P50, TNFSF14, C3, GPR108, TRIP10, CTD-3128G10.6, SH2D3A, VAV1	CD70, VAV1
DLBCL-GCB	deletion	22	22990345	23229990	GGTLC2, IGLV3-29, D86994.2, IGLV2-28, IGLV3-27, IGLV3-26, IGLVVI-25-1, IGLV3-25, LL22NC03-102D1.16, LL22NC03-102D1.18, IGLV3-24, IGLV2-23, D86994.1, IGLVVI-22-1, IGLV3-22, IGLV3-21, IGLVI-20, IGLV3-19, D87007.1, IGLV2-18, IGLV3-17, IGLV3-16, IGLV3-15, D87015.1, IGLV2-14, IGLV3-13, IGLV3-12, LL22NC03-24A12.8, D86998.1, IGLV2-11, IGLV3-10, LL22NC03-84E4.11, IGLV3-9, IGLV2-8, MIR650, LL22NC03-84E4.8…	IGL locus
FL	amplification	2	59980696	61219987	RP11-444A22.1, AC007381.3, AC007381.2, RNU1-32P, MIR4432, BCL11A, AC009970.1, RN7SL361P, RP11-416L21.2, RP11-416L21.1, RNU6-612P, ATP1B3P1, PAPOLG, AC010733.4, RN7SL632P, AC010733.7, REL, RNU4-51P, RP11-373L24.1, NONOP2, AC010733.5, PUS10	BCL11A, REL
FL	amplification	14	107082003	107349540	IGHV4-59, IGHV3-60, RNA5SP389, IGHVII-60-1, IGHV4-61, IGHV3-62, IGHVII-62-1, IGHV3-63, IGHV3-64, IGHV3-65, IGHVII-65-1, IGHV3-66, IGHV1-67, SLC20A1P1, IGHVII-67-1, IGHVIII-67-2, IGHVIII-67-3, IGHVIII-67-4, IGHV1-68, IGHV1-69, IGHV2-70, IGHV3-71, IGHV3-72, IGHV3-73, IGHV3-74, IGHVII-74-1, IGHV3-75, IGHV3-76, IGHVIII-76-1, hsa-mir-5195, IGHV5-78, IGHVII-78-1, IGHV3-79, IGHV4-80, IGHV7-81, IGHVIII-82	IGH locus
FL	deletion	1	2476211	2537180	RP3-395M20.12, RP3-395M20.8, TNFRSF14, RP3-395M20.7, RP3-395M20.9, FAM213B, MMEL1	MMEL1, FAM213B
FL	deletion	2	89085943	95580144	ANKRD36BP2, AC096579.13, MIR4436A, AC096579.7, IGKC, IGKJ5, IGKJ4, IGKJ3, IGKJ2, IGKJ1, IGKV4-1, IGKV5-2, IGKV7-3, PGBD4P5, IGKV2-4, IGKV1-5, IGKV1-6, IGKV3-7, IGKV1-8, IGKV1-9, IGKV2-10, IGKV3-11, IGKV1-12, IGKV1-13, IGKV2-14, IGKV3-15, IGKV1-16, IGKV1-17, IGKV2-18, IGKV2-19, IGKV3-20, IGKV6-21, IGKV1-22, IGKV2-23, IGKV2-24, IGKV3-25, IGKV2-26, IGKV1-27, IGKV2-28, IGKV2-29, IGKV2-30, IGKV3-31, I…	IGK locus
FL	deletion	6	57507984	62389961	PRIM2, GAPDHP41, RP11-343D24.2, RP11-325M4.2, RBBP4P3, RP11-452D24.1, XXbac-BPGBPG55C20.1, XXbac-BPGBPG55C20.3, XXbac-BPGBPG55C20.2, GUSBP4, POM121L14P, LINC00680, XXbac-BPG55C20.7, GAPDHP15, RP11-278J20.2, RBBP4P4, RP11-143A22.1, RP1-91N13.1, AL356131.1, MTRNR2L9, RP1-240B8.3, KHDRBS2	PRIM2, KHDRBS2
FL	deletion	6	137809107	138418944	OLIG3, SNORD112, BTF3L4P3, RP11-95M15.1, RP11-95M15.2, AL357060.1, RP11-356I2.1, Y_RNA, RP11-356I2.4, TNFAIP3, RP11-10J5.1, RP11-240M16.1, RPSAP42, PERP	TNFAIP3, PERP
FL	deletion	6	156259973	157713867	MIR1202, SNORD28, RP11-518I13.1, RP11-230C9.1, RP11-230C9.4, RP11-230C9.2, ARID1B, MIR4466, RP11-230C9.3, RP11-2J18.1, RP1-137K2.2, TMEM242, snoU13	ARID1B
FL	deletion	7	38265354	38389912	STARD3NL, TRGC2, TRGJ2, TRGJP2, TRGC1, TRGJ1, TRGJP, TRGJP1, TRGV11, TRGVB, TRGV10, AC006033.22, TRGV9, TRGVA, RP11-121A8.1, TRGV8, TRGV7, TRGV6, TRGV5P, TRGV5	T-cell receptor gamma locus
FL	deletion	7	104739723	104927755	KMT2E, CTB-152G17.6, SRPK2, CTB-152G17.5, CTB-152G17.4, RP4-778K6.1	KMT2E
FL	deletion	9	21858218	21998100	MTAP, RP11-145E5.5, RP11-70L8.4, RP11-149I2.5, C9orf53, CDKN2A, CDKN2B-AS1, RP11-149I2.4	CDKN2A/CDKN2B
FL	deletion	10	90722608	90971601	STAMBPL1, ACTA2, FAS, RP11-399O19.9, snoU13, MIR4679-2, RP11-341B24.3, CH25H	FAS
FL	deletion	12	111019080	111158525	PPTC7, TCTN1, RN7SL387P, HVCN1, AC144522.1, PPP1CC	PPTC7, TCTN1, HVCN1, PPP1CC
FL	deletion	14	105989961	106392219	TMEM121, ATP5G1P1, ELK2BP, IGHA2, AL928742.1, AL928742.2, AL928742.12, IGHE, RP11-731F5.1, IGHG4, IGHG2, RP11-731F5.2, IGHGP, ELK2AP, AL928768.3, IGHA1, AL901608.1, IGHEP1, IGHG1, IGHG3, RP11-417P24.1, IGHD, IGHM, hsa-mir-4539, AL122127.5, AL122127.2, hsa-mir-4538, AL122127.1, AL122127.4, hsa-mir-4537, AL122127.3, IGHJ6, IGHJ3P, IGHJ5, IGHJ4, IGHJ3, IGHJ2P, IGHJ2, IGHJ1, IGHD7-27, IGHJ1P, IGHD1-2…	IGH locus
FL	deletion	14	106392221	106747697	IGHV6-1, IGHVII-1-1, ADAM6, AB019441.29, IGHV1-2, IGHVIII-2-1, IGHV1-3, IGHV4-4, IGHV2-5, IGHVIII-5-1, IGHVIII-5-2, IGHV3-6, IGHV3-7, IGHV1-8, IGHV3-9, IGHV2-10, IGHV3-11, IGHVIII-11-1, IGHV1-12, IGHV3-13, IGHVIII-13-1, IGHV1-14, IGHV3-15, IGHVII-15-1, IGHV3-16, IGHVIII-16-1, IGHV1-17, SLC20A1P2, IGHV1-18, IGHV3-19, AB019440.50, AB019440.1, IGHV3-20, IGHVII-20-1, IGHV3-21, IGHV3-22, IGHVII-22-1, …	IGH locus
FL	deletion	20	25669845	29846737	ZNF337, VN1R108P, RP13-401N8.1, FAM182B, RP13-401N8.3, CFTRP1, RP4-760C5.5, RP4-760C5.3, CTD-2514C3.1, FAM182A, NCOR1P1, RP13-329D4.3, MIR663A, RP3-410C9.2, RP4-610C12.2, RP4-610C12.4, RP4-610C12.3, Y_RNA, RP4-610C12.1, FRG1B, AL441988.1, MLLT10P1, DEFB115	(chr20 centromere)
FL	deletion	22	22981518	23230522	POM121L1P, GGTLC2, IGLV3-29, D86994.2, IGLV2-28, IGLV3-27, IGLV3-26, IGLVVI-25-1, IGLV3-25, LL22NC03-102D1.16, LL22NC03-102D1.18, IGLV3-24, IGLV2-23, D86994.1, IGLVVI-22-1, IGLV3-22, IGLV3-21, IGLVI-20, IGLV3-19, D87007.1, IGLV2-18, IGLV3-17, IGLV3-16, IGLV3-15, D87015.1, IGLV2-14, IGLV3-13, IGLV3-12, LL22NC03-24A12.8, D86998.1, IGLV2-11, IGLV3-10, LL22NC03-84E4.11, IGLV3-9, IGLV2-8, MIR650, LL22…	IGL locus
PCNSL	amplification	2	232850034	232919647	DIS3L2, AC105461.1	DIS3L2
PCNSL	amplification	7	50103107	50138305	ZPBP, C7orf72	ZPBP
PCNSL	amplification	8	39329967	39390007	ADAM3A	ADAM3A
PCNSL	amplification	11	48683410	48693629	.	olfactory receptor locus
PCNSL	amplification	11	128101258	128170028	RP11-702B10.1	(~200 kbp upstream of ETS1)
PCNSL	amplification	12	38210001	38260005	.	(chr12 centromeric region)
PCNSL	amplification	12	133759282	133851895	ZNF268, CTD-2140B24.4, AC226150.4, AC226150.3, ANHX, RNU6-717P, Y_RNA	ZNF268
PCNSL	amplification	13	89200042	89369978	LINC00560	LINC00560
PCNSL	amplification	14	106912009	106957062	HOMER2P1, IGHV3-42, IGHV3-43, IGHVII-43-1, IGHVIII-44, LINC00221, IGHVIV-44-1, IGHVII-44-2	IGH locus
PCNSL	amplification	18	301325	568020	RP11-720L2.4, RP11-720L2.3, COLEC12, RP11-720L2.2, RP11-14P20.1	COLEC12
PCNSL	amplification	18	56369847	56579594	MALT1, RP11-126O1.4, RP11-108P20.1, RP11-108P20.3, RP11-108P20.2, RN7SL112P, RNU6-219P, RP11-108P20.4, U8, ZNF532	MALT1, ZNF532
PCNSL	amplification	19	1176048	1247442	STK11, HMGB2P1, C19orf26, AC004221.2, ATP5D	STK11, HMGB2P1
PCNSL	amplification	19	27951648	28127452	.	(chr19 centromeric region)
PCNSL	amplification	20	25719808	29873296	RP13-401N8.1, FAM182B, RP13-401N8.3, CFTRP1, RP4-760C5.5, RP4-760C5.3, CTD-2514C3.1, FAM182A, NCOR1P1, RP13-329D4.3, MIR663A, RP3-410C9.2, RP4-610C12.2, RP4-610C12.4, RP4-610C12.3, Y_RNA, RP4-610C12.1, FRG1B, AL441988.1, MLLT10P1, DEFB115, DKKL1P1, RP5-854E16.2	(chr20 centromere)
PCNSL	deletion	1	1508475	1726018	SSU72, AL645728.1, AL645728.3, C1orf233, RP11-345P4.9, MIB2, MMP23B, CDK11B, RP11-345P4.10, SLC35E2B, RP11-345P4.7, RP11-345P4.6, MMP23A, CDK11A, RP1-283E3.8, RP1-283E3.4, SLC35E2, NADK, GNB1	CDK11B, CDK11A, GNB1
PCNSL	deletion	1	78443778	78517816	FUBP1, DNAJB4, GIPC2, RP11-386I14.4, RP11-386I14.2	DNAJB4
PCNSL	deletion	1	116960537	117124390	ATP1A1OS, RP4-655J12.4, RP4-655J12.5, Y_RNA, RP5-1086K13.1, CD58, NAP1L4P1, MIR548AC, IGSF3	CD58
PCNSL	deletion	2	89094924	95580144	ANKRD36BP2, AC096579.13, MIR4436A, AC096579.7, IGKC, IGKJ5, IGKJ4, IGKJ3, IGKJ2, IGKJ1, IGKV4-1, IGKV5-2, IGKV7-3, PGBD4P5, IGKV2-4, IGKV1-5, IGKV1-6, IGKV3-7, IGKV1-8, IGKV1-9, IGKV2-10, IGKV3-11, IGKV1-12, IGKV1-13, IGKV2-14, IGKV3-15, IGKV1-16, IGKV1-17, IGKV2-18, IGKV2-19, IGKV3-20, IGKV6-21, IGKV1-22, IGKV2-23, IGKV2-24, IGKV3-25, IGKV2-26, IGKV1-27, IGKV2-28, IGKV2-29, IGKV2-30, IGKV3-31, I…	IGK locus
PCNSL	deletion	3	59032192	61550014	C3orf67, CTD-2185K10.1, RP11-285B24.1, RP11-719N22.2, RP11-719N22.1, FHIT, NPCDR1, RP11-641C17.4, RP11-641C17.2, RP11-641C17.3, RP11-641C17.1, U3, PTPRG	FHIT
PCNSL	deletion	3	119168954	119421917	TMEM39A, POGLUT1, RP11-190C22.8, TIMMDC1, CD80, RP11-190C22.9, ADPRH, PLA1A, RP11-190C22.1, POPDC2, COX17, MAATS1	POGLUT1, CD80
PCNSL	deletion	3	187853534	187881770	RP11-430L16.1, LPP-AS2, LPP	LPP
PCNSL	deletion	4	119189186	119218849	SNHG8, PRSS12	SNHG8, PRSS12
PCNSL	deletion	6	32526434	32608280	HLA-DRB6, HLA-DRB1, HLA-DQA1	HLA-D locus
PCNSL	deletion	6	84230779	84564132	PRSS35, SNAP91, RP3-393K13.1, RIPPLY2	PRSS35, SNAP91, RIPPLY2
PCNSL	deletion	6	101320061	105182076	ASCC3, RP3-467N11.1, RP3-467N11.2, snoU13, GRIK2, RP11-93K7.1, AP002530.2, RP11-793L10.1, RP1-76C18.1, SNORA33, R3HDM2P2, NPM1P10, RP11-427E4.1, HACE1	ASCC3, HACE1
PCNSL	deletion	7	38264926	38385018	STARD3NL, TRGC2, TRGJ2, TRGJP2, TRGC1, TRGJ1, TRGJP, TRGJP1, TRGV11, TRGVB, TRGV10, AC006033.22, TRGV9, TRGVA, RP11-121A8.1, TRGV8, TRGV7, TRGV6, TRGV5P	T-cell receptor gamma locus
PCNSL	deletion	8	59568581	61107931	NSMAF, snoU13, TOX, RNU4-50P, RP11-328K2.1, RP11-25K19.1, SNORA51, RNA5SP267, RP11-379I19.2, RP11-379I19.1, RP11-379I19.3, RP11-960H2.2, RP11-960H2.1, RP11-27P7.1, SLC2A13P1, CA8	NSMAF, TOX
PCNSL	deletion	9	21860001	21998514	MTAP, RP11-145E5.5, RP11-70L8.4, RP11-149I2.5, C9orf53, CDKN2A, CDKN2B-AS1, RP11-149I2.4	CDKN2A/CDKN2B
PCNSL	deletion	9	93339917	94490017	RP11-555F9.2, DIRAS2, OR7E109P, OR7E108P, SYK, RP11-367F23.1, RP11-367F23.2, RP11-305L7.1, RP11-305L7.6, RP11-305L7.3, LINC00484, RP11-305L7.5, RP11-305L7.7, AUH, NFIL3, RP11-440G5.2, ROR2, PAICSP2, MIR3910-1	SYK
PCNSL	deletion	10	1044500	1111319	GTPBP4, IDI2, IDI2-AS1, IDI1, RNU7-163P, WDR37	IDI2, IDI1, WDR37
PCNSL	deletion	12	11709869	12232497	RP11-434C1.1, ETV6, BCL2L14	ETV6, BCL2L14
PCNSL	deletion	12	122219457	122364964	TMEM120B, RHOF, AC084018.1, RP11-347I19.8, SETD1B, HPD, RP11-7M8.2, PSMD9, RP11-87C12.2, RNU7-170P, WDR66	SETD1B
PCNSL	deletion	12	133320802	133411167	ANKLE2, RP13-672B3.5, GOLGA3, CHFR, RPS11P5	ANKLE2, CHFR
PCNSL	deletion	14	106138604	106745183	ELK2AP, AL928768.3, IGHA1, AL901608.1, IGHEP1, IGHG1, IGHG3, RP11-417P24.1, IGHD, IGHM, hsa-mir-4539, AL122127.5, AL122127.2, hsa-mir-4538, AL122127.1, AL122127.4, hsa-mir-4537, AL122127.3, IGHJ6, IGHJ3P, IGHJ5, IGHJ4, IGHJ3, IGHJ2P, IGHJ2, IGHJ1, IGHD7-27, IGHJ1P, IGHD1-26, IGHD6-25, IGHD5-24, IGHD4-23, IGHD3-22, IGHD2-21, AL122127.25, IGHD1-20, IGHD6-19, IGHD5-18, IGHD4-17, IGHD3-16, IGHD2-15, …	IGH locus
PCNSL	deletion	15	44966342	45030487	PATL2, Y_RNA, B2M, TRIM69	B2M
PCNSL	deletion	16	34622377	34989990	RP11-488I20.3, AGGF1P4, RP11-80F22.13, RARRES2P7, RP11-80F22.1, RP11-80F22.11, RP11-80F22.10, RP11-80F22.9, RP11-80F22.7, RP11-80F22.5, RP11-80F22.14, RP11-80F22.6, RP11-80F22.4, RP11-80F22.15, RP11-80F22.2, RP11-80F22.8, RARRES2P8, RP11-14K3.3, RP11-14K3.4, RP11-14K3.2, RP11-14K3.1, RP11-14K3.7, RP11-352B15.5, RNA5SP406, RNA5SP407, RNA5SP408, RNA5SP409, 5S_rRNA, RNA5SP410, RNA5SP413, RNA5SP415, …	5S_rRNA locus
PCNSL	deletion	17	7469287	7483493	SENP3, SENP3-EIF4A1, EIF4A1, SNORA67, SNORA48, SNORD10, CD68	EIF4A1, CD68
PCNSL	deletion	17	29598287	29663446	NF1, OMG, EVI2B, CTD-2370N5.3, EVI2A	NF1
PCNSL	deletion	19	6496366	6586119	TUBB4A, TNFSF9, CTD-2396E7.7, CTD-2396E7.8, Y_RNA, CD70	CD70
PCNSL	deletion	19	10221637	10945663	PPAN-P2RY11, PPAN, P2RY11, EIF3G, DNMT1, CTD-2369P2.2, S1PR2, MIR4322, MRPL4, CTD-2369P2.5, CTD-2369P2.4, ICAM1, CTD-2369P2.8, ICAM4, ICAM5, ZGLP1, CTD-2369P2.10, FDX1L, CTD-2369P2.12, RAVER1, ICAM3, TYK2, CDC37, MIR1181, PDE4A, KEAP1, CTC-429L19.3, S1PR5, ATG4D, RNU7-140P, MIR1238, KRI1, CDKN2D, AP1M2, CTC-539A10.7, SLC44A2, AC011475.1, ILF3-AS1, ILF3, QTRT1, DNM2, MIR638, MIR4748, MIR199A1, TME…	DNMT1, TYK2, KEAP1, CDKN2D
PCNSL	deletion	19	19222814	19257043	SLC25A42, TMEM161A, MEF2BNB-MEF2B, MEF2B	MEF2B
PCNSL	deletion	22	22989846	23235960	GGTLC2, IGLV3-29, D86994.2, IGLV2-28, IGLV3-27, IGLV3-26, IGLVVI-25-1, IGLV3-25, LL22NC03-102D1.16, LL22NC03-102D1.18, IGLV3-24, IGLV2-23, D86994.1, IGLVVI-22-1, IGLV3-22, IGLV3-21, IGLVI-20, IGLV3-19, D87007.1, IGLV2-18, IGLV3-17, IGLV3-16, IGLV3-15, D87015.1, IGLV2-14, IGLV3-13, IGLV3-12, LL22NC03-24A12.8, D86998.1, IGLV2-11, IGLV3-10, LL22NC03-84E4.11, IGLV3-9, IGLV2-8, MIR650, LL22NC03-84E4.8…	IGL locus
